# Irradiation of the Subventricular Zone and Subgranular Zone: an Atlas-based analysis on Overall Survival in High- and Low-Grade Glioma Patients

**DOI:** 10.1101/2021.08.17.21262102

**Authors:** Danique E. Bruil, Szabolcs David, Steven H.J Nagtegaal, Sophia F.A.M de Sonnaville, Joost J.C. Verhoeff

**Affiliations:** Department of Radiation Oncology, University Medical Center Utrecht, HP Q 00.3.11, PO box 85500, 3508 GA, The Netherlands; Department of Neurosurgery, University Medical Center Utrecht, HP G 03.129, PO box 85500, 3508 GA, The Netherlands

**Keywords:** Radiotherapy, Glioma, Subventricular Zone, Subgranular Zone, Overall Survival

## Abstract

**Background:** Neural stem cells in the subventricular- (SVZ) and subgranular zone (SGZ) are hypothesized to support growth of glioma. Therefore, irradiation of the SVZ and SGZ might reduce tumor growth and might improve overall survival (OS). However, it may also inhibit the repair capacity of brain tissue. The aim of this retrospective cohort study is to assess the impact of SVZ and SGZ radiotherapy doses on OS of patients with high-grade (HGG) or low-grade (LGG) glioma.

**Methods:** We included 273 glioma patients who received radiotherapy. We created an SVZ atlas, shared openly with this work, while SGZ labels were taken from the CoBRA atlas. Next, SVZ and SGZ regions were automatically delineated on T1 MR-images. Dose and OS correlations were investigated with Cox regression and Kaplan-Meier analysis.

**Results:** Cox regression analyses showed significant hazard ratios for SVZ dose (univariate: 1.029/Gy, *p*<0.001; multivariate: 1.103/Gy, *p* = 0.002) and SGZ dose (univariate: 1.023/Gy, *p*<0.001; multivariate: 1.055/Gy, *p*<0.001) in HGG patients. Kaplan-Meier analysis showed significant correlations between OS and high/low dose groups for HGG patients (SVZ: respectively 10.7 months (>30.33 Gy) vs 14.0 months (<30.33 Gy) median OS, *p* = 0.011; SGZ: respectively 10.7 months (>29.11 Gy) vs 15.5 months (<29.11 Gy) median OS, *p*<0.001). No correlations between dose and OS were not found for LGG patients.

**Conclusion:** Irradiation doses on neurogenic areas correlate negatively with OS in patients with HGG. Whether sparing of the SVZ and SGZ during radiotherapy improves OS, should be subject of prospective studies.

**Key Points:**

- Neural stem cells in the SVZ and SGZ are hypothesized to support growth of glioma.
- Higher radiation doses on the SVZ and SGZ correlate with lower OS in HGG patients.
- Avoidance of neurogenic niches should be considered to improve OS of HGG patients.

**Importance of Study:** Survival rates and quality of life of patients with glioma are still suboptimal, therefore improvement of radiation treatment planning and delivery is required. The SVZ and SGZ of the adult human brain are a source of brain tissue repair but may also be the source of glioma growth enhancement. By investigating the effects of radiotherapy on SVZ and SGZ, we gain insight into associations between tumor progression and survival. We included 273 adult patients with high- and low- grade glioma who received radiation treatment. We found that irradiation doses on neurogenic areas correlate with lower OS in patients with HGG. Avoidance of SVZ and SGZ should be considered to improve OS. These study results will contribute to optimization of brain tumor radiotherapy, focused on increasing OS. In order to facilitate future research into the role of the SVZ, we also provide stereotaxic standard space atlas labels for SVZ and SGZ.
