## Supplementary material for "Irradiation of the Subventricular Zone and Subgranular Zone: an Atlas-based analysis on Overall Survival in High- and Low-Grade Glioma Patients": SVZ Atlas Description

### Sheet: SVZ_mask_explanationtext
ROIid;ROIabbr;ROIname
0;BG;Background
1;SVZ_l_FH;Left Frontal Horn SVZ
2;SVZ_l_body;Left Body SVZ
3;SVZ_l_OH;Left Occipital Horn SVZ
4;SVZ_l_TH;Left Temporal Horn SVZ
5;SVZ_r_FH;Right Frontal Horn SVZ
6;SVZ_r_body;Right Body SVZ
7;SVZ_r_OC;Right Occipital Horn SVZ
8;SVZ_r_TH;Right Temporal Horn SVZ
